# Modeling uncertainty in individual predictions of cognitive functioning for untreated glioma patients using Bayesian regression

**DOI:** 10.1101/2024.10.08.24315003

**Authors:** S.M. Boelders, B. Nicenboim, E. Postma, G.J.M Rutten, K Gehring, L.L. Ong

**Author notes:** Correspondence concerning this article should be addressed to Karin Gehring, PhD. Neurosurgery department, Elisabeth-Tweesteden hospital / Cognitive Neuropsychology, Tilburg University., P. O. Box 90153, Warandelaan 2, Tilburg 5000 LE, The Netherlands.

## Abstract

**Introduction:** Cognitive impairments of patients with a glioma are increasingly considered when making treatment decisions considering a personalized onco-functional balance. Predicting cognitive functioning before surgery can serve as a steppingstone for the clinical goal of predicting cognitive functioning after surgery. However, in a previous study, machine-learning models could not reliably predict cognitive functioning before surgery using a comprehensive set of clinical variables. The current study aims to improve predictions while making the uncertainty in individual predictions explicit.

**Method:** Pre-operative cognitive functioning was predicted for 340 patients with a glioma across eight cognitive tests. This was done using six multivariate Bayesian regression models following a machine-learning approach while using a comprehensive set of clinical variables. Four models included interactions with- or a multilevel structure over histopathological diagnosis. Point-wise predictions were compared using the coefficient of determination (R^2^) and the best-performing model was interpreted.

**Results:** Bayesian models outperformed machine-learning models and benefitted from using shrinkage priors. The R^2^ ranged between 0.3% and 21.5% with a median across tests of 7.2%. Estimated errors of individual prediction were high. The best-performing model allowed parameters to differ across histopathological diagnoses while pulling them toward the population mean.

**Conclusion:** Bayesian models can improve predictions while providing uncertainty estimates for individual predictions. Despite this, the uncertainty in predictions of pre-operative cognitive functioning using the included clinical variables remained high. Consequently, clinicians should not infer cognitive functioning from these variables. Different histopathological diagnoses are best treated as distinct yet related.

**Highlights:**

- Bayesian regression outperformed machine-learning models.
- Predictions were uncertain despite improvements.
- Different histopathological diagnoses are best treated as distinct yet related.

**Importance of the study:** Cognitive impairments of patients with a glioma are increasingly considered when making treatment decisions considering a personalized onco-functional balance. Predicting cognitive functioning before surgery serves as a steppingstone for the clinical goal of predicting cognitive functioning after surgery. The current study is important for two reasons. First, it demonstrates that Bayesian models can improve predictions of pre-operative cognitive functioning over popular machine-learning models. Second, it explicitly shows that individual predictions of pre-operative cognitive functioning based on a comprehensive set of readily available clinical variables included in the current study are uncertain. Consequently, clinicians should not infer cognitive functioning from these variables. Last, it shows that prediction models may benefit a multifaceted view of patients and from treating patients with different histopathological diagnoses as distinct yet related.
