## Supplementary material for "Modeling uncertainty in individual predictions of cognitive functioning for untreated glioma patients using Bayesian regression": Example data

### Sheet: Sheet1
	ID_code	age_T0	education_Verhage	sex	lateralization_left	T0_corticosteroid	comorbidity	size	HADS	ASA_1	IDH1	WHO_high	epilepsy_or_AED	Attention executive memory behavioural SB	Language SB	Paresis motor deficits SB	Headache nieuw SB	Frontal Lobe_L	Occipital Lobe_L	Parietal Lobe_L	Temporal Lobe_L	Frontal Lobe_R	Occipital Lobe_R	Parietal Lobe_R	Temporal Lobe_R	glioblastoma	oligodendroglioma	T0_c_VEM	T0_c_VIM	T0_c_SDC	T0_c_S1RT	T0_c_SIR32	T0_c_CPT	T0_c_SAT	T0_c_FTT
392	12345	46	3	1	0	0	1	46783	-0.375543	0	1	1	0	1	0	0	0	23072	0	0	2345	34426	0	0	0	1	0	-1.74345	0.345247	-0.987632	1.23425	-0.14233	0.23423	0.983628	-3.32346
392	12345	46	3	1	0	0	1	46783	-0.375543	0	1	1	0	1	0	0	0	23072	0	0	2345	34426	0	0	0	1	0	-1.74345	0.345247	-0.987632	1.23425	-0.14233	0.23423	0.983628	-3.32346
392	12345	46	3	1	0	0	1	46783	-0.375543	0	1	1	0	1	0	0	0	23072	0	0	2345	34426	0	0	0	1	0	-1.74345	0.345247	-0.987632	1.23425	-0.14233	0.23423	0.983628	-3.32346
392	12345	46	3	1	0	0	1	46783	-0.375543	0	1	1	0	1	0	0	0	23072	0	0	2345	34426	0	0	0	1	0	-1.74345	0.345247	-0.987632	1.23425	-0.14233	0.23423	0.983628	-3.32346
392	12345	46	3	1	0	0	1	46783	-0.375543	0	1	1	0	1	0	0	0	23072	0	0	2345	34426	0	0	0	1	0	-1.74345	0.345247	-0.987632	1.23425	-0.14233	0.23423	0.983628	-3.32346
392	12345	46	3	1	0	0	1	46783	-0.375543	0	1	1	0	1	0	0	0	23072	0	0	2345	34426	0	0	0	1	0	-1.74345	0.345247	-0.987632	1.23425	-0.14233	0.23423	0.983628	-3.32346
